# The immunogenetics of viral antigen response is associated with sub-type specific glioma risk and survival

**DOI:** 10.1101/2021.09.13.21263349

**Authors:** Geno Guerra, Linda Kachuri, George Wendt, Helen M. Hansen, Steven J. Mack, Annette M. Molinaro, Terri Rice, Paige Bracci, John K. Wiencke, Nori Kasahara, Jeanette E Eckel-Passow, Robert B. Jenkins, Margaret Wrensch, Stephen S. Francis

## Abstract

Glioma is a highly fatal cancer with prognostically significant molecular subtypes and few known risk factors. Multiple studies have implicated infections in glioma susceptibility, but evidence remains inconsistent. Genetic variants in the human leukocyte antigen (HLA) region modulate host response to infection and have been linked to glioma risk. In this study we leveraged genetic predictors of antibody response to 10 viral antigens to investigate the relationship with glioma risk and survival.

Genetic reactivity scores (GRS) for each antigen were derived from genome-wide significant (p<5×10^−8^) variants associated with immunoglobulin G antibody response in the UK Biobank cohort. We conducted parallel analyses of glioma risk and survival for each GRS and HLA alleles imputed at two-field resolution using data from 3418 glioma patients subtyped by somatic mutations and 8156 controls.

Genetic reactivity scores to Epstein-Barr virus (EBV) ZEBRA and EBNA antigens and Merkel cell polyomavirus (MCV) VP1 antigen were associated with glioma risk and survival (Bonferroni-corrected p<0.01). GRSZEBRA and GRSMCV were associated in opposite directions with risk of *IDH* wild type gliomas (OR_ZEBRA_=0.91, p=0.0099 / OR_MCV_=1.11, p=0.0054). GRS_EBNA_ was associated with both increased risk for *IDH* mutated gliomas (OR=1.09, p=0.040) and improved survival (HR=0.86, p=0.010). *HLA-DQA1*03:01* was significantly associated with decreased risk of glioma overall (OR=0.85, p=3.96×10^−4^) after multiple testing adjustment.

This first systematic investigation of the role of genetic determinants of viral antigen reactivity in glioma risk and survival provides insight into complex immunogenomic mechanisms of glioma pathogenesis. These results may inform applications of antiviral based therapies in glioma treatment.
