## Supplemental Table S1 for "The immunogenetics of viral antigen response is associated with sub-type specific glioma risk and survival"

### Sheet: Sheet1
Glioma Subtype								Glioma Overall			IDH mutated			IDH mutated 1p19q codeleted			IDH mutated 1p19q non-codeleted			IDH wild type			IDH wild type 1p19q non-codeleted
Viral Antigen	rsID	Chr	Position (GRCh38)	Ref Allele	Alt Allele	Function	Nearest Gene	Beta	SE	p-value	Beta	SE	p-value	Beta	SE	p-value	Beta	SE	p-value	Beta	SE	p-value	Beta	SE	p-value
EBV-EBNA	rs3130682	6	31917046	t	c	intronic	C2	0.0963	0.0508	0.05792	0.1428	0.0769	0.06323	0.2036	0.11	0.06423	0.1167	0.0971	0.2297	0.1023	0.0662	0.1222	0.0853	0.0701	0.2239
	rs9265517	6	31329995	t	c	intronic	HLA-B	-0.1499	0.0415	0.0003081	-0.2266	0.062	0.0002562	-0.2859	0.0899	0.001462	-0.2054	0.077	0.007626	-0.1593	0.0539	0.003113	-0.1614	0.0567	0.004436
	rs9271378	6	32619523	a	g	intronic	HLA-DRB1	-0.0779	0.0362	0.03151	-0.0301	0.0554	0.5866	-0.0118	0.0822	0.8858	-0.06	0.0684	0.3807	-0.143	0.0464	0.002044	-0.129	0.0486	0.007977
	rs389884	6	31973120	a	g	upstream	DXO	-0.0186	0.0635	0.7693	-0.0554	0.0984	0.5731	0.0051	0.1571	0.9742	-0.0971	0.1184	0.4122	-0.0583	0.0808	0.4705	-0.0455	0.0852	0.5933
	rs9260997	6	29995539	t	c	downstream	DDX39BP2	0.0306	0.0531	0.5646	0.0546	0.0803	0.4959	0.2028	0.1151	0.07813	-0.0137	0.1014	0.8923	0.0067	0.0694	0.9231	-0.0192	0.0736	0.7936
	rs9267463	6	31522703	a	g	intronic	PPIAP9	0.0069	0.074	0.926	0.1165	0.113	0.3025	0.0664	0.1735	0.702	0.1628	0.1358	0.2307	0.0042	0.0935	0.9645	-0.0083	0.0983	0.9325
	rs67886110	3	151397064	t	c	intronic	MED12L	0.0506	0.0418	0.2259	0.0091	0.0637	0.8862	-0.0032	0.0934	0.9726	0.011	0.0794	0.8897	0.0871	0.0541	0.1073	-0.0646	0.0491	0.1883
EBV-ZEBRA	rs9274728	6	32669995	a	g	intergenic	HLA-DQB1	0.0997	0.04	0.01273	0.0461	0.0607	0.4472	0.0195	0.089	0.8262	0.055	0.0753	0.465	0.1308	0.0523	0.01244	0.1502	0.0551	0.006448
	rs7757696	6	32643673	t	g	downstream	HLA-DQA1	-0.0715	0.0359	0.0467	-0.005	0.0549	0.9276	-0.0542	0.0804	0.5002	0.0115	0.0684	0.8664	-0.0642	0.0465	0.1671	-0.0676	0.0491	0.168
	rs116369005	6	31879641	c	g	downstream	EHMT2	-0.0617	0.1269	0.6266	0.1985	0.1781	0.2651	0.3814	0.2478	0.1238	0.2272	0.22	0.3017	-0.3025	0.1812	0.09502	-0.2035	0.1861	0.2743
	rs28366157	6	31704465	a	g	upstream	ABHD16A	0.2557	0.0813	0.00167	0.3582	0.1301	0.005903	0.3317	0.1919	0.08386	0.4022	0.1653	0.01497	0.1954	0.1041	0.06038	0.261	0.1109	0.01863
	rs3131623	6	31451033	a	t	intronic	HCP5	-0.0731	0.0543	0.1783	-0.0883	0.0834	0.2893	-0.1935	0.1285	0.1319	-0.027	0.1007	0.7887	-0.0698	0.0694	0.3141	-0.0859	0.0728	0.238
	rs2263298	6	30852596	t	c	intergenic	LINC02570	-0.0373	0.0615	0.5441	-0.0538	0.0951	0.5716	-0.1374	0.1495	0.3581	0.0331	0.115	0.7735	-0.0174	0.0788	0.8257	-0.049	0.083	0.5549
	rs1270942	6	31951083	a	g	intronic	AL645922.1	-0.0271	0.0633	0.6683	-0.0559	0.0981	0.5687	0.0059	0.1562	0.97	-0.0991	0.118	0.4013	-0.0697	0.0803	0.3857	-0.0599	0.0846	0.4791
	rs148347131	6	32997567	t	c	intergenic	BRD2	-0.125	0.1468	0.3945	0.1986	0.2035	0.3289	0.308	0.276	0.2645	0.325	0.2581	0.2079	-0.3219	0.2124	0.1296	-0.2172	0.2203	0.3244
	rs1265100	6	31137533	a	g	intronic	PSORS1C1	0.0814	0.0492	0.09798	0.0899	0.0756	0.2347	-0.1167	0.1054	0.2681	0.261	0.0983	0.007965	0.0643	0.0643	0.3171	0.0347	0.0676	0.6082
	rs2516670	6	30467222	a	g	upstream	SUCLA2P1	-0.0361	0.0499	0.469	-0.0199	0.0765	0.7947	-0.1099	0.1119	0.3261	0.0286	0.096	0.7658	-0.0209	0.0652	0.7485	0.035	0.0693	0.6135
	rs6457711	6	33077495	a	c	intronic	HLA-DPA1	0.0197	0.0406	0.6264	-0.0435	0.0627	0.4877	-0.0882	0.0944	0.3502	0.0136	0.0769	0.8592	0.0542	0.0523	0.2995	0.0624	0.0548	0.2554
EBV-EAD	rs2647003	6	32697103	t	g	intergenic	HLA-DQB1	0.0367	0.037	0.3216	0.0365	0.0564	0.5178	0.0507	0.083	0.5419	0.0137	0.0703	0.8452	0.0308	0.0482	0.5229	0.02	0.0509	0.6952
	rs3132470	6	31483593	a	g	intronic	HCP5	0.0284	0.06	0.6361	-0.0107	0.093	0.9082	0.2308	0.154	0.1339	-0.1528	0.1097	0.1638	0.0102	0.0764	0.8941	0.0389	0.0807	0.6299
	rs1611657	6	29874667	a	g	intronic	AL645929.2	-0.0176	0.0361	0.6261	-0.0469	0.0549	0.3925	-0.0605	0.0807	0.4537	0.0053	0.0684	0.9387	0.0068	0.0469	0.8846	0.0062	0.0494	0.8995
	rs117503706	6	32616099	a	g	intergenic	HLA-DRB1	-0.0846	0.1692	0.6172	0.0664	0.2396	0.7815	0.2175	0.3316	0.5119	0.2826	0.2976	0.3424	0.0216	0.2203	0.9218	0.0291	0.2325	0.9003
	rs1264377	6	30797130	a	g	intergenic	HCG20	-0.0016	0.0531	0.9753	0.0152	0.0818	0.8527	-0.0921	0.1253	0.4624	0.0983	0.0998	0.3246	0.0196	0.0679	0.7727	-0.0022	0.0713	0.9752
EBV-p18	rs3094006	6	31493781	t	c	intronic	MICB-DT	0.0657	0.0399	0.09987	0.0851	0.0606	0.16	0.1363	0.0881	0.1219	0.117	0.0754	0.1209	0.012	0.0516	0.8165	0.0124	0.0545	0.8196
	rs9271536	6	32622201	a	t	intergenic	HLA-DRB1	0.0189	0.0447	0.6722	0.0748	0.0675	0.268	0.0305	0.1003	0.7608	0.0983	0.0832	0.2374	-0.0262	0.0587	0.6555	-0.023	0.0619	0.7107
	rs3096695	6	32102029	c	g	intronic	TNXB	-0.063	0.0512	0.219	-0.1184	0.0777	0.1277	-0.1585	0.1117	0.1559	-0.0959	0.0979	0.3276	-0.0676	0.0669	0.3122	-0.0568	0.0709	0.4226
	rs3132572	6	30893952	a	g	intronic	DDR1	-0.1677	0.0583	0.004033	-0.2277	0.0874	0.009213	-0.3049	0.1263	0.01574	-0.2199	0.1088	0.04324	-0.0934	0.0774	0.2275	-0.0222	0.0826	0.7884
	rs2621383	6	32791558	a	c	intergenic	HLA-DQB2	-0.0125	0.0368	0.7331	-0.0568	0.0561	0.3119	-0.1845	0.0814	0.02343	0.038	0.0698	0.5858	0.0356	0.0478	0.4564	0.0588	0.0505	0.2445
	rs2064475	6	33105663	a	g	intronic	COL11A2P1	-0.0275	0.0429	0.5207	-0.0127	0.0651	0.8458	0.1108	0.0936	0.2365	-0.0766	0.0822	0.3514	-0.0148	0.0552	0.789	-0.0346	0.0584	0.5534
	rs1264377	6	30797130	a	g	downstream	HCG20	-0.0016	0.0531	0.9753	0.0152	0.0818	0.8527	-0.0921	0.1253	0.4624	0.0983	0.0998	0.3246	0.0196	0.0679	0.7727	-0.0022	0.0713	0.9752
	rs9379862	6	26370479	t	c	upstream	BTN3A2	0.063	0.0423	0.1362	0.0322	0.0653	0.6216	0.1395	0.1001	0.1636	-0.0683	0.0802	0.3941	0.0389	0.0545	0.4756	0.0142	0.0573	0.8039
	rs4713135	6	28071808	a	g	upstream	OR1512	-0.068	0.0453	0.1331	0.0125	0.068	0.8539	0.0936	0.0994	0.3464	0.0066	0.0848	0.9382	-0.104	0.0595	0.08066	-0.0885	0.0628	0.1587
MCV	rs9268847	6	32461500	a	g	intronic	HLA-DRB9	-0.1434	0.0395	0.0002863	-0.1585	0.0598	0.008002	-0.1693	0.0875	0.05303	-0.1808	0.0735	0.01398	-0.1372	0.051	0.007092	-0.1474	0.0535	0.005891
	rs7444313	5	139485838	a	g	intergenic	TMEM173	0.0096	0.0397	0.8092	-0.0357	0.0607	0.5564	-0.1303	0.0877	0.1373	0.0052	0.076	0.9459	-0.0236	0.0508	0.6431	-0.03	0.0537	0.5766
	rs28360036	6	30571044	t	c	upstream	ABCF1	-0.1564	0.1059	0.1396	-0.0749	0.1607	0.6409	0.0461	0.2271	0.8392	-0.212	0.2066	0.3048	-0.2098	0.1377	0.1277	-0.2348	0.1456	0.1067
	rs2736190	6	31593434	t	c	upstream	NCR3	0.0457	0.0412	0.2678	0.0686	0.0628	0.2747	0.1174	0.0913	0.1982	0.0559	0.0787	0.4775	0.002	0.0538	0.9709	-0.0232	0.0569	0.6836
	rs7618405	3	18209017	a	c	intronic	LOC339862	0.0823	0.0423	0.05136	0.0114	0.0652	0.8612	-0.0384	0.0981	0.6955	0.0479	0.0807	0.5527	0.0989	0.0547	0.07044	0.1094	0.0578	0.05835
	rs76148407	6	27795935	c	g	intergenic	RSL24D1P1	-0.104	0.1092	0.3408	-0.342	0.1548	0.02721	-0.3629	0.2178	0.09562	-0.2911	0.1944	0.1342	0.0038	0.1417	0.9789	0.0382	0.1504	0.7994
BKV	rs681343	19	48703205	t	c	stop gained	FUT2	-0.0115	0.0365	0.7523	-0.0531	0.0561	0.3435	-0.1066	0.0835	0.2016	-0.0254	0.0698	0.7164	0.0012	0.0474	0.98	0.0045	0.05	0.9277
HHV7	rs6929057	6	32629228	a	c	intronic	HLA-DQA1	-0.0378	0.0397	0.341	0.0518	0.0613	0.3983	-0.0434	0.0895	0.6279	0.0874	0.0772	0.2571	-0.0423	0.0515	0.4114	-0.0377	0.0546	0.4895
	rs75438046	11	118896855	a	g	downstream	BCL9L	0.1944	0.1096	0.07596	0.3844	0.1594	0.01587	0.3657	0.2355	0.1204	0.3962	0.1955	0.04275	0.2316	0.1377	0.09269	0.1391	0.1467	0.343
	rs1808192	17	47717340	a	g	intergenic		0.0277	0.0373	0.4588	-0.0158	0.0577	0.7837	-0.1088	0.086	0.2061	0.0126	0.0715	0.86	0.0575	0.0483	0.2339	0.0626	0.051	0.22
HSV1	rs11203123	10	89429430	a	c	downstream	SLC16A12	0.0606	0.1335	0.6501	0.234	0.2137	0.2736	-0.0459	0.2828	0.8711	0.2752	0.2755	0.3178	0.065	0.1723	0.7058	-0.0049	0.1782	0.9783
JCV	rs9271525	6	32622065	a	g	intergenic		-0.0588	0.0479	0.2197	-0.0827	0.0727	0.2554	-0.0453	0.1071	0.6724	-0.0949	0.09	0.2915	-0.0479	0.0622	0.4414	-0.0548	0.0654	0.4017
VZV	rs9273325	6	32655416	a	g	downstream	HLA-DQB1	-0.0314	0.0522	0.5478	0.04	0.0802	0.6177	-0.0312	0.1263	0.8047	0.0977	0.0972	0.3145	-0.0062	0.0674	0.9267	-0.04	0.0716	0.5766
CMV	rs115378818	6	32333650	t	c	intronic	TSBP1	0.0764	0.1706	0.6544	0.039	0.2744	0.8869	0.4973	0.3454	0.1499	-0.064	0.3577	0.8581	0.197	0.2076	0.3426	0.1729	0.2173	0.4261
HHV6	rs2429218	7	140285825	t	c	downstream		-0.0136	0.0367	0.7108	0.0697	0.0567	0.2191	0.192	0.0852	0.02417	-0.0292	0.0701	0.6772	-0.0776	0.0475	0.1027	-0.0916	0.0502	0.06795
