## Supplemental Table S2 for "The immunogenetics of viral antigen response is associated with sub-type specific glioma risk and survival"

### Sheet: Sheet1
Glioma Subtype	Glioma Overall			IDH mutated			IDH mutated 1p/19q codeleted			IDH mutated 1p/19q non-codeleted			IDH wild type			IDH wild type 1p19q non-codeleted
HLA variant	Beta	SE	p-value	Beta	SE	p-value	Beta	SE	p-value	Beta	SE	p-value	Beta	SE	p-value	Beta	SE	p-value
HLA_DRB1_08	0.1657	0.1059	0.1176	-0.0691	0.1563	0.6585	-0.1402	0.2316	0.5449	-0.2248	0.1898	0.2363	0.3202	0.1531	0.03649	0.3075	0.1692	0.06911
HLA_DQB1_0201	-0.0319	0.0595	0.5915	-0.0454	0.093	0.6254	0.0838	0.1513	0.5796	-0.1053	0.1115	0.3448	-0.0972	0.0759	0.2	-0.0466	0.0816	0.5679
HLA_B_07	-0.1957	0.0706	0.005579	-0.3264	0.1084	0.002607	-0.3479	0.159	0.02862	-0.3049	0.1353	0.02428	-0.1392	0.0932	0.1351	-0.0833	0.1007	0.4081
HLA_C_05	0.1896	0.0782	0.01536	0.3414	0.1226	0.005345	0.3986	0.1831	0.02954	0.3197	0.1505	0.03368	0.1384	0.1013	0.1718	0.1635	0.1091	0.1339
HLA_DRB1_0101	-0.0637	0.0672	0.3435	0.0781	0.1028	0.4474	-0.0706	0.1488	0.6351	0.0267	0.1274	0.8343	-0.1605	0.0872	0.06588	-0.1177	0.0945	0.2129
HLA_DQA1_0201	0.0639	0.0562	0.2557	0.1245	0.087	0.1522	0.0917	0.1281	0.4742	0.1403	0.1088	0.1974	0.034	0.0733	0.6433	0.0685	0.0787	0.3841
HLA_DQA1_0501	-0.1176	0.0431	0.006339	-0.1624	0.0659	0.01375	-0.0751	0.1015	0.4592	-0.1973	0.0804	0.01418	-0.1602	0.0555	0.003919	-0.1753	0.0591	0.003035
HLA_B_08	0.0124	0.0659	0.8509	0.0462	0.1026	0.6527	0.3187	0.1679	0.05765	-0.0658	0.122	0.5896	-0.0248	0.085	0.7708	0.0062	0.091	0.9454
HLA_C_1203	0.0077	0.1342	0.9544	-0.2923	0.2002	0.1443	-0.113	0.3026	0.7089	-0.4746	0.2415	0.0494	0.2163	0.1762	0.2196	0.2309	0.1878	0.2188
HLA_C_03	0.0765	0.0516	0.138	0.0574	0.0788	0.4663	-0.0414	0.1115	0.7102	0.1698	0.103	0.09927	0.1304	0.07	0.06256	0.1123	0.0756	0.1374
HLA_DPB1_1001	0.1355	0.1437	0.3459	0.2832	0.2268	0.2118	0.0925	0.3119	0.7668	0.5393	0.3061	0.07812	-0.003	0.1819	0.9869	-0.0453	0.1911	0.8127
HLA_A_24	0.1011	0.0687	0.1412	0.0567	0.1047	0.5881	-0.008	0.1506	0.9577	0.0961	0.1325	0.4683	0.0839	0.0905	0.3536	0.0465	0.0977	0.6343
HLA_DRB1_0801	0.188	0.1383	0.1741	-0.1549	0.2028	0.445	-0.2196	0.2988	0.4622	-0.364	0.2463	0.1395	0.4496	0.203	0.02681	0.4328	0.2238	0.05315
HLA_DQA1_0301	0.1689	0.0477	0.0003962	0.0984	0.0714	0.1684	0.0493	0.1026	0.631	0.1257	0.0901	0.1633	0.2026	0.0635	0.001421	0.206	0.0683	0.002559
HLA_DPB1_11	-0.0702	0.126	0.5773	-0.0444	0.1992	0.8237	-0.2162	0.2979	0.468	-0.0429	0.2418	0.8592	-0.1422	0.1587	0.3702	-0.0995	0.1698	0.5579
HLA_DRB1_07	0.0547	0.0543	0.314	0.1005	0.0838	0.2305	0.0527	0.123	0.668	0.1234	0.1052	0.2407	0.0339	0.071	0.6326	0.0699	0.0763	0.3599
HLA_A_33	-0.118	0.1567	0.4514	-0.2261	0.236	0.338	-0.1263	0.359	0.725	-0.402	0.2857	0.1595	0.0136	0.2088	0.9482	-0.0816	0.2232	0.7146
HLA_C_1502	-0.2877	0.1458	0.04837	-0.4283	0.2127	0.04402	-0.6123	0.3042	0.04415	-0.3247	0.2724	0.2333	-0.3974	0.1862	0.03277	-0.5049	0.196	0.01001
HLA_C_04	0.0251	0.0605	0.6785	0.1654	0.0967	0.087	-0.0096	0.1371	0.9441	0.2488	0.1211	0.0399	-0.0573	0.0774	0.4593	-0.0744	0.0831	0.3706
HLA_C_02	-0.0839	0.0886	0.3436	-0.0886	0.1375	0.5193	-0.1131	0.1981	0.5682	-0.2622	0.166	0.1141	-0.1211	0.1146	0.2904	-0.1941	0.1219	0.1112
HLA_B_0702	-0.1767	0.0723	0.01456	-0.3194	0.1108	0.003937	-0.365	0.1618	0.02409	-0.2861	0.1387	0.03912	-0.1122	0.0958	0.2416	-0.0455	0.1038	0.6607
HLA_A_3201	-0.1155	0.1097	0.2923	0.0641	0.1742	0.7131	0.2103	0.2676	0.4319	0.0146	0.2096	0.9444	-0.1301	0.1406	0.3548	-0.1098	0.1504	0.4652
HLA_B_44	0.2021	0.069	0.003415	0.2926	0.1062	0.005881	0.1439	0.1526	0.3459	0.3978	0.1347	0.003144	0.1602	0.0907	0.07753	0.1956	0.098	0.04604
HLA_DQA1_0102	-0.0302	0.0692	0.6629	-0.0736	0.1051	0.4835	-0.3289	0.144	0.0224	0.0471	0.1359	0.7287	0.067	0.0934	0.4728	0.0353	0.1002	0.7242
HLA_B_3701	0.0874	0.165	0.5962	-0.1498	0.2396	0.5318	-0.6144	0.3357	0.06723	-0.1053	0.2892	0.7157	0.2995	0.229	0.191	0.2356	0.2406	0.3274
HLA_A_30	0.0869	0.1142	0.4463	0.1452	0.179	0.4174	0.3361	0.2846	0.2375	-0.0655	0.2126	0.758	0.111	0.151	0.4622	0.0666	0.1584	0.6742
HLA_DPB1_0101	0.0801	0.0847	0.3444	0.2293	0.1346	0.08852	0.3623	0.2219	0.1026	0.0962	0.1562	0.538	-0.0018	0.1099	0.987	0.096	0.1207	0.4266
HLA_DPB1_14	-0.2516	0.2271	0.2678	-0.2394	0.3454	0.4882	-0.3343	0.5011	0.5047	-0.3384	0.4192	0.4196	-0.3773	0.2903	0.1937	-0.3131	0.3105	0.3133
HLA_A_0301	0.0044	0.0525	0.9333	0.0024	0.08	0.9762	-0.1099	0.1145	0.3369	0.0855	0.1024	0.4035	0.0075	0.0701	0.9142	0.0372	0.0757	0.6233
HLA_DPB1_03	-0.0368	0.0628	0.5581	-0.1636	0.0956	0.08704	-0.403	0.1333	0.002493	-0.0154	0.1244	0.9014	-0.0184	0.0826	0.8234	-0.0253	0.0893	0.7768
HLA_DRB1_04	0.166	0.049	0.0006934	0.1128	0.0736	0.125	0.0763	0.1065	0.4737	0.1487	0.0927	0.1086	0.1979	0.0651	0.002383	0.1963	0.07	0.005026
HLA_DQB1_0301	-0.0113	0.0459	0.8048	-0.0536	0.0692	0.4382	-0.0305	0.1038	0.7691	-0.0544	0.0854	0.5236	-0.0188	0.0603	0.7549	-0.0721	0.0641	0.261
HLA_DQA1_03	0.1689	0.0477	0.0003962	0.0984	0.0714	0.1684	0.0493	0.1026	0.631	0.1257	0.0901	0.1633	0.2026	0.0635	0.001421	0.206	0.0683	0.002559
HLA_A_1101	-0.0533	0.0949	0.5748	-0.1141	0.1461	0.4347	0.0031	0.2153	0.9887	-0.1655	0.1792	0.3558	-0.0616	0.124	0.6195	-0.1297	0.1329	0.3291
HLA_B_4402	0.3238	0.1109	0.003485	0.4679	0.1705	0.006057	0.229	0.2446	0.3492	0.6381	0.2163	0.003174	0.2562	0.1458	0.07892	0.3133	0.1577	0.04694
HLA_C_01	-0.0425	0.0982	0.6655	-0.2403	0.1433	0.09349	-0.0667	0.2207	0.7624	-0.4275	0.1701	0.01194	0.047	0.131	0.7195	0.0438	0.1416	0.7572
HLA_C_07	-0.1046	0.0388	0.007025	-0.1482	0.0591	0.01212	-0.1217	0.0885	0.1692	-0.18	0.0732	0.01394	-0.1074	0.0514	0.03646	-0.0799	0.0556	0.1507
HLA_DRB1_0301	-0.1504	0.057	0.008297	-0.1696	0.0886	0.05554	-0.0643	0.1392	0.6445	-0.1963	0.1071	0.06691	-0.2062	0.073	0.004725	-0.214	0.0781	0.006124
HLA_DQB1_02	0.0368	0.0456	0.4201	0.1129	0.0714	0.1141	0.2257	0.1103	0.04066	0.0897	0.0877	0.3061	-0.0305	0.0586	0.603	0.0072	0.0631	0.9094
HLA_A_01	-0.0221	0.0516	0.6686	-0.0558	0.0789	0.4798	0.1082	0.1245	0.3846	-0.1595	0.0943	0.09083	-0.0046	0.0671	0.9449	0.0064	0.0718	0.9286
HLA_C_0702	-0.2564	0.0988	0.009428	-0.3884	0.1501	0.009693	-0.3203	0.2248	0.1541	-0.4873	0.1863	0.008902	-0.2365	0.1309	0.0707	-0.1476	0.1417	0.2973
HLA_DPA1_0201	-0.0555	0.0527	0.2928	0.0488	0.0828	0.5557	-0.0538	0.12	0.6543	0.1233	0.1034	0.233	-0.1283	0.0671	0.05578	-0.0999	0.0721	0.1662
HLA_DQB1_05	-0.0673	0.0486	0.1664	0.0222	0.0745	0.7652	-0.0682	0.1091	0.5318	0.0236	0.0935	0.8006	-0.1058	0.0633	0.09465	-0.0802	0.0682	0.2393
HLA_C_0602	0.0052	0.0888	0.9533	-0.1924	0.1325	0.1464	-0.071	0.1999	0.7224	-0.315	0.1599	0.04887	0.1427	0.1167	0.2213	0.1529	0.1245	0.2196
HLA_DPB1_1701	-0.1644	0.162	0.3102	-0.2364	0.2541	0.3521	-0.4389	0.3322	0.1864	-0.1908	0.3228	0.5546	-0.2003	0.2017	0.3208	-0.2802	0.2115	0.1852
HLA_DRB1_0401	0.2867	0.0866	0.0009319	0.1988	0.1298	0.1257	0.1465	0.1887	0.4377	0.2586	0.1633	0.1132	0.3424	0.1156	0.003046	0.345	0.124	0.005396
HLA_A_03	0.0042	0.0508	0.9341	0.0023	0.0775	0.9763	-0.1065	0.1109	0.3367	0.0828	0.0991	0.4035	0.0073	0.0679	0.9149	0.0359	0.0733	0.624
HLA_DPB1_02	-0.0323	0.0549	0.5564	0.0249	0.085	0.7693	-0.0729	0.1211	0.5473	0.0616	0.1074	0.5662	0.0044	0.0723	0.9515	0.0291	0.0783	0.7104
HLA_B_27	-0.1049	0.0887	0.2366	-0.1463	0.1351	0.279	-0.0104	0.2041	0.9593	-0.3724	0.1596	0.01961	-0.095	0.1162	0.4136	-0.1485	0.1247	0.2338
HLA_C_0304	0.1225	0.0828	0.1389	0.0913	0.1264	0.4701	-0.0666	0.1788	0.7095	0.2725	0.1655	0.09978	0.2094	0.1123	0.06236	0.1805	0.1215	0.1374
HLA_A_2601	-0.1489	0.1326	0.2614	-0.354	0.1974	0.07296	-0.1215	0.3029	0.6884	-0.4972	0.2368	0.03571	-0.0884	0.1711	0.6053	0.0174	0.1858	0.9256
HLA_DRB1_0901	0.1183	0.1735	0.4951	-0.0741	0.2401	0.7575	-0.1888	0.332	0.5697	-0.3208	0.2969	0.2799	0.0605	0.2338	0.7958	0.0977	0.257	0.7039
HLA_DPB1_0401	0.0347	0.0374	0.3534	0.0239	0.0576	0.6788	0.2247	0.0864	0.009334	-0.0702	0.071	0.3231	0.0341	0.0488	0.4847	0.0293	0.0524	0.5764
HLA_DRB1_03	-0.1515	0.0569	0.007743	-0.1708	0.0884	0.05331	-0.0713	0.1389	0.6075	-0.1959	0.107	0.06715	-0.2057	0.0729	0.004793	-0.2149	0.078	0.005865
HLA_DPB1_1101	-0.0702	0.126	0.5773	-0.0444	0.1992	0.8237	-0.2162	0.2979	0.468	-0.0429	0.2418	0.8592	-0.1422	0.1587	0.3702	-0.0995	0.1698	0.5579
HLA_DQA1_04	0.1523	0.1106	0.1684	-0.0819	0.1643	0.6182	-0.0182	0.2527	0.9427	-0.2729	0.1963	0.1644	0.3328	0.1605	0.03812	0.3412	0.1787	0.0562
HLA_C_16	0.0962	0.0976	0.3241	0.1994	0.1526	0.1913	0.0414	0.2158	0.8481	0.3479	0.1976	0.07821	0.0952	0.1262	0.4509	0.1561	0.136	0.2512
HLA_DQA1_0103	-0.0842	0.0509	0.09834	-0.0809	0.0786	0.303	0.0241	0.1169	0.8369	-0.1269	0.0965	0.1886	-0.0599	0.0672	0.3732	-0.0822	0.0722	0.2551
HLA_C_12	0.0122	0.1211	0.9199	-0.2439	0.1809	0.1776	-0.082	0.2729	0.7638	-0.4095	0.2176	0.05987	0.1884	0.1586	0.2348	0.1967	0.1688	0.2439
HLA_DQB1_0604	-0.0347	0.1114	0.7552	-0.0487	0.1754	0.7814	-0.5881	0.2273	0.009663	0.1958	0.2362	0.4071	0.0595	0.153	0.6974	0.0324	0.1666	0.8458
HLA_DQB1_0202	0.1058	0.0634	0.0948	0.2602	0.1004	0.009559	0.2434	0.1481	0.1004	0.2939	0.127	0.02069	0.0468	0.0818	0.5672	0.0606	0.0876	0.4895
HLA_DQB1_0402	0.1291	0.1078	0.2312	-0.1006	0.1605	0.5311	-0.1374	0.2376	0.563	-0.2462	0.1949	0.2066	0.2828	0.1528	0.06432	0.3085	0.1703	0.07004
HLA_B_5701	-0.2836	0.3467	0.4133	-1.007	0.5073	0.04716	-1.155	0.668	0.08381	-1.4452	0.6407	0.02409	-0.044	0.4852	0.9277	-0.0022	0.5872	0.997
HLA_C_06	0.0052	0.0888	0.9535	-0.1924	0.1325	0.1463	-0.071	0.1999	0.7223	-0.315	0.1599	0.04885	0.1427	0.1167	0.2214	0.1529	0.1245	0.2197
HLA_A_32	-0.1155	0.1097	0.2923	0.0641	0.1742	0.7131	0.2103	0.2676	0.4319	0.0146	0.2096	0.9444	-0.1301	0.1406	0.3548	-0.1098	0.1504	0.4652
HLA_B_39	0.0372	0.1458	0.7985	0.0419	0.222	0.8502	-0.0232	0.3197	0.9421	0.1977	0.2796	0.4795	0.121	0.1905	0.5251	0.1038	0.2037	0.6104
HLA_B_57	-0.0321	0.2292	0.8888	-0.334	0.3452	0.3332	-0.2781	0.5308	0.6003	-0.6663	0.4097	0.1039	0.0386	0.3029	0.8986	0.0701	0.3287	0.8312
HLA_C_0102	-0.0427	0.0985	0.6652	-0.2411	0.1437	0.09347	-0.067	0.2214	0.7623	-0.429	0.1706	0.01194	0.0471	0.1315	0.7199	0.0439	0.1421	0.7576
HLA_A_2402	0.1076	0.0731	0.1412	0.0596	0.1114	0.5928	-0.0092	0.1602	0.9544	0.1013	0.141	0.4724	0.0894	0.0963	0.3536	0.0495	0.1041	0.6346
HLA_DPA1_02	-0.0604	0.0481	0.2094	0.0623	0.0756	0.4101	0.0697	0.1137	0.54	0.0498	0.0928	0.5914	-0.1332	0.0617	0.03091	-0.1111	0.0663	0.09371
HLA_B_5101	-0.0742	0.1286	0.564	-0.0848	0.1974	0.6675	-0.4548	0.273	0.0957	0.1371	0.2576	0.5945	-0.2429	0.1636	0.1377	-0.4155	0.1724	0.01594
HLA_C_0704	-0.0459	0.1528	0.7638	0.0127	0.2423	0.9582	-0.2736	0.3289	0.4056	0.1711	0.3226	0.5959	-0.2033	0.1975	0.3032	-0.3214	0.2153	0.1355
HLA_A_11	-0.034	0.0774	0.6602	-0.0829	0.1189	0.4855	0.0068	0.1777	0.9694	-0.1238	0.1452	0.3939	-0.0403	0.1007	0.6889	-0.0918	0.1069	0.3904
HLA_B_13	-0.2341	0.2114	0.2681	-0.4064	0.3213	0.2059	-0.0398	0.4899	0.9352	-0.7461	0.3903	0.05593	-0.2584	0.2747	0.3469	-0.1767	0.3021	0.5586
HLA_A_2501	-0.2113	0.1954	0.2796	-0.516	0.2895	0.07471	-0.1743	0.4462	0.6961	-0.7247	0.3466	0.03657	-0.1171	0.2526	0.6431	0.037	0.2732	0.8922
HLA_DQA1_02	0.0639	0.0562	0.2557	0.1245	0.087	0.1522	0.0917	0.1281	0.4742	0.1403	0.1088	0.1974	0.034	0.0733	0.6433	0.0685	0.0787	0.3841
HLA_B_38	0.044	0.194	0.8205	0.0627	0.2968	0.8326	-0.0272	0.4301	0.9496	0.2646	0.3719	0.4768	0.1531	0.2524	0.5441	0.1295	0.2686	0.6297
HLA_A_29	0.0918	0.103	0.3727	0.0303	0.1559	0.846	-0.2083	0.2132	0.3285	0.2679	0.2074	0.1965	0.1554	0.1372	0.2572	0.1413	0.1474	0.3377
HLA_DPB1_10	0.1355	0.1437	0.3459	0.2832	0.2268	0.2118	0.0925	0.3119	0.7668	0.5393	0.3061	0.07812	-0.003	0.1819	0.9869	-0.0453	0.1911	0.8127
HLA_DRB1_13	-0.102	0.0776	0.1891	-0.1113	0.1188	0.3489	-0.0857	0.1736	0.6214	-0.1377	0.1472	0.3495	-0.0253	0.1032	0.8062	-0.0956	0.1113	0.39
HLA_C_0401	0.0254	0.0618	0.6806	0.1698	0.0988	0.08559	-0.0076	0.1402	0.957	0.2545	0.1237	0.0396	-0.0588	0.079	0.4565	-0.0762	0.0848	0.3688
HLA_DQB1_0603	-0.0967	0.0518	0.06219	-0.1159	0.0795	0.1446	-0.0142	0.1178	0.9037	-0.1585	0.0979	0.1053	-0.0646	0.0688	0.3476	-0.0856	0.074	0.2476
HLA_DQB1_04	0.137	0.1077	0.2034	-0.0886	0.1607	0.5812	-0.1309	0.2373	0.5812	-0.2363	0.195	0.2257	0.29	0.1523	0.05687	0.3168	0.1695	0.06162
HLA_DPA1_0202	-0.0684	0.1034	0.508	0.0735	0.1605	0.6472	0.5011	0.2871	0.08095	-0.2346	0.1812	0.1954	-0.1273	0.1327	0.3372	-0.1362	0.1407	0.3328
HLA_DPB1_04	0.0372	0.0373	0.3188	0.0093	0.0572	0.8704	0.1872	0.0839	0.0256	-0.0962	0.0714	0.1779	0.0588	0.0487	0.227	0.0446	0.0525	0.3956
HLA_DQA1_01	-0.0691	0.0365	0.05829	-0.0084	0.0558	0.8804	-0.0618	0.0819	0.4502	0.004	0.0695	0.9536	-0.0625	0.0478	0.1916	-0.0668	0.0515	0.1949
HLA_DPB1_0301	-0.0368	0.0628	0.5581	-0.1636	0.0956	0.08704	-0.403	0.1333	0.002493	-0.0154	0.1244	0.9014	-0.0184	0.0826	0.8234	-0.0253	0.0893	0.7768
HLA_DPB1_13	-0.1448	0.1452	0.3189	-0.1648	0.2181	0.4497	-0.6764	0.262	0.009844	0.1945	0.3119	0.5331	-0.2716	0.1781	0.1272	-0.2505	0.1922	0.1924
HLA_A_2902	0.1028	0.1153	0.3725	0.0343	0.1746	0.8444	-0.2319	0.2384	0.3307	0.3002	0.2323	0.1964	0.174	0.1536	0.2574	0.158	0.1652	0.3389
HLA_DRB1_0701	0.0547	0.0543	0.314	0.1005	0.0838	0.2305	0.0527	0.123	0.668	0.1234	0.1052	0.2407	0.0339	0.071	0.6326	0.0699	0.0763	0.3599
HLA_DRB1_15	-0.0601	0.0594	0.3123	-0.1133	0.0906	0.2114	-0.0428	0.1338	0.7492	-0.1253	0.1126	0.2659	-0.0382	0.0783	0.6252	-0.0488	0.0842	0.5619
HLA_A_0202	-0.435	0.248	0.07936	-0.4001	0.3402	0.2395	-0.5117	0.51	0.3157	-0.3536	0.4153	0.3945	-0.3545	0.3528	0.3149	-0.3232	0.358	0.3667
HLA_B_2705	-0.1235	0.1038	0.2339	-0.1735	0.158	0.2722	-0.0152	0.2383	0.949	-0.4373	0.1866	0.01912	-0.11	0.1361	0.419	-0.1712	0.1462	0.2415
HLA_B_35	-0.0092	0.0773	0.905	0.1448	0.1213	0.2325	-0.0675	0.1731	0.6966	0.199	0.1502	0.1853	-0.0682	0.1004	0.4969	-0.1305	0.1073	0.2239
HLA_B_1801	-0.0905	0.0906	0.3183	-0.2212	0.1347	0.1005	-0.0544	0.2083	0.7941	-0.3869	0.1615	0.01662	-0.1356	0.1165	0.2444	-0.1628	0.124	0.1891
HLA_C_0701	-0.1692	0.0654	0.009611	-0.2561	0.0995	0.01004	-0.2112	0.1487	0.1555	-0.3214	0.1235	0.009273	-0.1567	0.0866	0.07029	-0.0975	0.0938	0.2986
HLA_B_1302	-0.2558	0.2776	0.3568	-0.5652	0.4422	0.2012	0.2298	0.685	0.7373	-1.1233	0.5276	0.03326	-0.3221	0.3504	0.358	-0.1784	0.3998	0.6554
HLA_A_25	-0.2113	0.1954	0.2796	-0.516	0.2895	0.07471	-0.1743	0.4462	0.6961	-0.7247	0.3466	0.03657	-0.1171	0.2526	0.6431	0.037	0.2732	0.8922
HLA_B_18	-0.09	0.0899	0.317	-0.2198	0.1336	0.09995	-0.054	0.2067	0.7938	-0.3843	0.1602	0.01647	-0.1348	0.1156	0.2432	-0.1619	0.123	0.1881
HLA_C_1402	-0.0373	0.1978	0.8504	-0.1752	0.3188	0.5827	-0.5238	0.3884	0.1775	0.1019	0.4221	0.8092	-0.2705	0.24	0.2597	-0.4529	0.2576	0.07867
HLA_C_15	-0.2213	0.1117	0.04753	-0.3298	0.163	0.04307	-0.4726	0.2334	0.04287	-0.2487	0.2089	0.2338	-0.3052	0.1425	0.03224	-0.3865	0.15	0.009952
HLA_A_0101	-0.0223	0.0521	0.6691	-0.0562	0.0796	0.4801	0.1092	0.1256	0.3845	-0.1609	0.0952	0.09102	-0.0046	0.0677	0.9455	0.0065	0.0725	0.928
HLA_DQB1_06	-0.0416	0.0411	0.3119	-0.0334	0.0634	0.5984	-0.0606	0.0918	0.5091	-0.0225	0.0789	0.7751	-0.0052	0.054	0.9229	-0.0291	0.0582	0.6168
HLA_B_0801	0.0124	0.0659	0.8513	0.0461	0.1026	0.653	0.3187	0.1679	0.05765	-0.0658	0.122	0.5896	-0.0248	0.085	0.7708	0.0063	0.091	0.9451
HLA_A_0201	0.0514	0.0451	0.2547	0.0681	0.0689	0.3228	-0.0422	0.1006	0.6748	0.0768	0.0862	0.3729	0.0205	0.0596	0.7312	0.0063	0.0641	0.9219
HLA_DQB1_0501	-0.0627	0.056	0.2627	0.0578	0.0861	0.5023	-0.0283	0.1271	0.8236	-0.0001	0.1058	0.9994	-0.1305	0.0725	0.07185	-0.1021	0.0781	0.1912
HLA_DQB1_0502	0.0171	0.1711	0.9206	0.019	0.2639	0.9426	0.0595	0.3635	0.8699	-0.0266	0.3403	0.9376	0.1047	0.2202	0.6345	0.0889	0.2388	0.7097
HLA_DPB1_1401	-0.2516	0.2271	0.2678	-0.2394	0.3454	0.4882	-0.3344	0.5011	0.5046	-0.3384	0.4192	0.4196	-0.3773	0.2903	0.1937	-0.3131	0.3105	0.3133
HLA_DRB1_09	0.1183	0.1735	0.4951	-0.0741	0.2401	0.7575	-0.1888	0.332	0.5697	-0.3208	0.2969	0.2799	0.0605	0.2338	0.7958	0.0977	0.257	0.7039
HLA_DPB1_0501	-0.199	0.122	0.1028	-0.0796	0.1896	0.6746	-0.0083	0.2999	0.9779	-0.259	0.2248	0.2493	-0.2568	0.1556	0.09891	-0.3197	0.1653	0.05317
HLA_DPB1_05	-0.1995	0.122	0.102	-0.0796	0.1896	0.6747	-0.0085	0.2999	0.9774	-0.2587	0.2248	0.2499	-0.2571	0.1556	0.09853	-0.3194	0.1654	0.05345
HLA_DQB1_0503	0.0364	0.1131	0.7476	0.0881	0.1746	0.6141	-0.1415	0.2442	0.5623	0.2864	0.2417	0.2361	-0.013	0.1482	0.93	0.0007	0.161	0.9963
HLA_B_3501	-0.0168	0.1352	0.9012	0.2533	0.2121	0.2324	-0.1195	0.3025	0.6928	0.3505	0.2629	0.1825	-0.1213	0.1756	0.4897	-0.2308	0.1878	0.219
HLA_DRB1_01	-0.0535	0.0569	0.3467	0.0662	0.0869	0.4463	-0.0607	0.1259	0.6296	0.0236	0.1078	0.8267	-0.1352	0.0738	0.06688	-0.0991	0.0799	0.2147
HLA_DQB1_0602	0.2293	0.1617	0.1562	0.2311	0.2416	0.3387	-0.0372	0.3306	0.9105	0.2646	0.3023	0.3813	0.2809	0.2162	0.194	0.1844	0.229	0.4207
HLA_DPB1_0402	0.0051	0.0561	0.9273	-0.0435	0.0853	0.6099	-0.0874	0.1263	0.489	-0.0806	0.1041	0.4386	0.0542	0.0747	0.4678	0.0308	0.0803	0.7008
HLA_DQA1_0101	-0.0389	0.051	0.4456	0.0886	0.0796	0.2655	-0.0189	0.1172	0.8721	0.0779	0.0997	0.4344	-0.1044	0.0661	0.1143	-0.0764	0.0715	0.2853
HLA_C_14	-0.0373	0.1978	0.8504	-0.1752	0.3188	0.5827	-0.5238	0.3884	0.1775	0.1019	0.4221	0.8092	-0.2705	0.24	0.2597	-0.4529	0.2576	0.07867
HLA_B_15	0.0324	0.0713	0.65	0.0518	0.1093	0.6359	-0.0301	0.1561	0.8469	0.0774	0.1411	0.5831	0.1127	0.098	0.2504	0.1335	0.1068	0.2112
HLA_DPB1_0201	-0.0327	0.0573	0.5678	0.0351	0.0888	0.6926	-0.0755	0.1259	0.5486	0.0896	0.113	0.4277	0.0082	0.0757	0.9133	0.021	0.0817	0.797
HLA_A_26	-0.147	0.1308	0.2609	-0.3492	0.1948	0.07301	-0.1199	0.2989	0.6884	-0.4904	0.2336	0.03579	-0.0876	0.1687	0.6035	0.0171	0.1831	0.9257
HLA_A_3002	0.1624	0.2066	0.4318	0.2667	0.324	0.4105	0.6148	0.5149	0.2325	-0.1179	0.3846	0.7592	0.2074	0.2737	0.4486	0.126	0.2875	0.6612
HLA_C_0202	-0.0839	0.0886	0.3439	-0.0885	0.1375	0.5198	-0.1131	0.1981	0.568	-0.2621	0.166	0.1144	-0.1211	0.1146	0.2905	-0.1941	0.1219	0.1113
HLA_A_3101	-0.1593	0.2124	0.4534	-0.3093	0.3207	0.3348	-0.171	0.4897	0.7269	-0.5501	0.3875	0.1557	0.0182	0.2822	0.9486	-0.1097	0.3013	0.7159
HLA_DRB1_1501	-0.0893	0.0868	0.3036	-0.1666	0.1322	0.2077	-0.0633	0.1955	0.746	-0.1845	0.1642	0.2612	-0.057	0.1143	0.6178	-0.0726	0.1227	0.5543
HLA_DPB1_17	-0.1646	0.162	0.3096	-0.2367	0.2541	0.3516	-0.4392	0.3322	0.1861	-0.191	0.3228	0.5539	-0.2004	0.2017	0.3206	-0.2802	0.2115	0.1851
HLA_DPA1_0103	0.0456	0.0474	0.3352	-0.0725	0.0742	0.3281	-0.075	0.1114	0.501	-0.0642	0.0911	0.4806	0.1198	0.0609	0.04931	0.0996	0.0654	0.1278
HLA_A_31	-0.16	0.2125	0.4514	-0.3106	0.3207	0.3329	-0.1713	0.4898	0.7265	-0.5522	0.3876	0.1542	0.0179	0.2823	0.9494	-0.1097	0.3014	0.716
HLA_B_37	0.0874	0.165	0.5962	-0.1498	0.2396	0.5318	-0.6144	0.3357	0.06723	-0.1053	0.2892	0.7157	0.2995	0.229	0.191	0.2356	0.2406	0.3274
HLA_DQB1_03	0.0305	0.0381	0.4246	-0.0691	0.0574	0.229	-0.0858	0.0843	0.3088	-0.0604	0.0716	0.3989	0.0521	0.0504	0.3016	0.0265	0.0541	0.6237
HLA_DPA1_01	0.0577	0.048	0.2295	-0.0654	0.0755	0.3865	-0.0683	0.1135	0.5472	-0.054	0.0926	0.5597	0.1337	0.0617	0.03021	0.1141	0.0662	0.0849
HLA_C_1601	0.1284	0.1292	0.3204	0.2639	0.2017	0.1908	0.057	0.2857	0.8419	0.457	0.2607	0.0796	0.1266	0.1672	0.449	0.2071	0.1801	0.2503
HLA_C_0501	0.1897	0.0783	0.0154	0.3419	0.1227	0.005316	0.3992	0.1833	0.02944	0.3202	0.1506	0.03353	0.1383	0.1013	0.1724	0.1634	0.1091	0.1344
HLA_A_3303	-0.1777	0.2363	0.4522	-0.3453	0.3558	0.3317	-0.1967	0.5385	0.715	-0.6111	0.4319	0.1571	0.0242	0.3154	0.9388	-0.1227	0.3381	0.7167
HLA_DPB1_1301	-0.1446	0.1452	0.3195	-0.1649	0.2181	0.4494	-0.6764	0.262	0.009839	0.1943	0.3119	0.5333	-0.2713	0.1781	0.1277	-0.2501	0.1922	0.1931
HLA_A_68	-0.3115	0.2313	0.1781	-0.0305	0.4051	0.9399	-0.7606	0.5182	0.1422	0.4699	0.5558	0.3979	-0.6704	0.2824	0.0176	-0.5626	0.3191	0.07792
HLA_DQA1_05	-0.1176	0.0431	0.00634	-0.1624	0.0659	0.01376	-0.0751	0.1015	0.4593	-0.1973	0.0804	0.01418	-0.1602	0.0555	0.003918	-0.1753	0.0591	0.003035
HLA_B_51	-0.0705	0.1227	0.5655	-0.0794	0.1885	0.6737	-0.4337	0.2606	0.09603	0.132	0.2459	0.5913	-0.2319	0.1561	0.1376	-0.397	0.1645	0.01578
HLA_B_1501	0.0762	0.1143	0.5053	0.0685	0.1753	0.6959	-0.0749	0.2513	0.7655	0.1109	0.226	0.6236	0.2324	0.1564	0.1373	0.2674	0.1697	0.115
HLA_DRB1_1303	0.434	0.241	0.07179	0.5488	0.3957	0.1655	0.9089	0.6126	0.1379	0.3407	0.4796	0.4775	0.3033	0.3084	0.3254	0.3579	0.3439	0.2981
HLA_DQA1_0401	0.1523	0.1106	0.1684	-0.0819	0.1643	0.6182	-0.0182	0.2527	0.9427	-0.2729	0.1963	0.1644	0.3328	0.1605	0.03812	0.3412	0.1787	0.0562
HLA_DPB1_01	0.0801	0.0847	0.3444	0.2293	0.1346	0.08852	0.3623	0.2219	0.1026	0.0962	0.1562	0.538	-0.0018	0.1099	0.987	0.096	0.1207	0.4266
HLA_A_02	0.0225	0.0417	0.5906	0.0487	0.0636	0.444	-0.0749	0.0929	0.42	0.0714	0.0794	0.3686	-0.0153	0.0552	0.7815	-0.0234	0.0594	0.6938
HLA_DQB1_0302	0.0745	0.0536	0.1641	-0.0507	0.0802	0.5275	-0.1195	0.1149	0.2981	-0.0368	0.1002	0.7138	0.1169	0.0713	0.1013	0.1349	0.0767	0.07878
